# Somatic mutations in Alzheimer-associated tetraploid neurons

**DOI:** 10.1101/2024.01.13.24301214

**Authors:** Noelia López-Sánchez, Alberto Rábano, José M. Frade

**Affiliations:** Department of Molecular, Cellular and Developmental Neurobiology, Cajal Institute, IC-CSIC, Madrid, Spain; Tetraneuron, Valencia, Spain; Department of Neuropathology and Tissue Bank, Fundación CIEN, Instituto de Salud Carlos III, Madrid, Spain

**Keywords:** Oxidative stress response genes, DNA repair genes, Cancer-related genes, Two-hit hypothesis, Senescence-associated genes, Alzheimer-associated genes, Parkinson-associated genes, Molecular pathogenicity

## Abstract

An early pathological process affecting the brain of Alzheimer’s disease (AD) is the reactivation of the cell cycle in neurons followed by somatic neuronal tetraploidization (NT). NT also increases with age, and ageing has been shown to correlate with the accumulation of DNA somatic mutations. In this study, we have evaluated the presence of somatic mutations including single nucleotide variants (SNVs) and indels in genomic DNA from tetraploid neurons obtained from the parietal cortex of AD patients, compared with diploid neurons from control individuals and AD patients. Here we show that, in contrast to somatic indels, the proportion of somatic SNVs (sSNVs) significantly increases in the exome of tetraploid neurons, having increased levels of T to C (A to G) transitions, a type of mutation that is associated with oxidative stress. This finding correlates with the over-representation of sSNVs in genes involved in oxidative stress response and DNA repair, suggesting that these alterations exacerbate oxidative DNA damage in tetraploid neurons. sSNVs affecting cancer-related (CR) genes showed a greater molecular pathogenicity score compared with those from a random sample of genes. We propose that neuronal tetraploidy is stochastically triggered through a CR mechanism in neurons whose DNA repair genes become mutated in an oxidative stress scenario. This mechanism likely participates in the etiology of AD.
