## Supplementary material for "Somatic mutations in Alzheimer-associated tetraploid neurons": List of patients

### Sheet: Hoja1
	Individual	Age range	Gender	Braak stage	Sample	Nuclei (n)	% Enrichement
	NoAD65	77-81	Male	0	2C	500	>70
					4C	N/A	N/A
	NoAD144	72-76	Male	0	2C	500	>70
					4C	N/A	N/A
	NoAD537	72-76	Female	0	2C	500	>70
					4C	N/A	N/A
	AD166	82-86	Male	V-VI	2C	500	>70
					4C	440	unenriched
	AD409	82-86	Female	V-VI	2C	500	>70
					4C	430	>60
	AD423	82-86	Female	V-VI	2C	500	>70
					4C	550	>60
